# Genome-wide Screen of Otosclerosis in Population Biobanks: 18 Loci and Shared Heritability with Skeletal Structure

**DOI:** 10.1101/2020.11.15.20227868

**Authors:** Joel T. Rämö, Tuomo Kiiskinen, Juha Karjalainen, Kristi Krebs, Mitja Kurki, Aki S. Havulinna, Eija Hämäläinen, Paavo Häppölä, Heidi Hautakangas, FinnGen, Konrad J. Karczewski, Masahiro Kanai, Reedik Mägi, Priit Palta, Tõnu Esko, Andres Metspalu, Matti Pirinen, Samuli Ripatti, Lili Milani, Antti Mäkitie, Mark J. Daly, Aarno Palotie

## Abstract

Otosclerosis is one of the most common causes of conductive hearing loss, affecting 0.3% of the population. It typically presents in adulthood and half of the patients have a positive family history. The pathophysiology of otosclerosis is poorly understood and treatment options are limited. A previous genome-wide association study (GWAS) identified a single association locus in an intronic region of *RELN*. Here, we report a meta-analysis of GWAS studies of otosclerosis in three population-based biobanks comprising 2,413 cases and 762,382 controls. We identify 15 novel risk loci (p < 5*10^−8^) and replicate the regions of *RELN* and two previously reported candidate genes (*TGFB1* and *MEPE*). Implicated genes in many loci are essential for bone remodelling or mineralization. Otosclerosis is genetically correlated with height and fracture risk, and the association loci overlap with severe skeletal disorders. Our results highlight TGFβ1 signalling for follow-up mechanistic studies.
