## Supplementary Data 2 for "Genome-wide Screen of Otosclerosis in Population Biobanks: 18 Loci and Shared Heritability with Skeletal Structure"

### Sheet: FinnGen
Rsid(s)	Chr	Position	NEA	EA	Nearest Gene	OR (95% CI) (FinnGen)	OR (95% CI) (UKBB)	OR (95% CI) (EstBB)	P-value (FinnGen)	P-value (UKBB)	P-value (EstBB)	EAF (FinnGen)	EAF (UKBB)	EAF (EstBB)
rs753138805	4	87845066	GGAAA	G	MEPE	18.9 (8.05-44.4)	NA	3.93 (0-9060)	1.5e-11	NA	0.73	0.0032	NA	0.00019
rs13192457	6	44887654	C	A	SUPT3H	1.31 (1.21-1.42)	1.06 (0.92-1.23)	NA	1.6e-11	0.42	NA	0.43	0.45	NA
rs5881154	6	155787299	T	TGGATGTGC	NOX3	0.75 (0.68-0.83)	0.89 (0.74-1.07)	1.07 (0.93-1.23)	7.3e-09	0.23	0.36	0.78	0.78	0.82
rs6465940	7	103885066	A	G	RELN	1.32 (1.2-1.44)	1.44 (1.19-1.74)	1.15 (1.01-1.32)	3.6e-09	0.00016	0.038	0.75	0.8	0.81
rs4876361	8	116554149	G	A	EIF3H	0.66 (0.6-0.72)	0.75 (0.63-0.89)	0.85 (0.76-0.96)	2.2e-20	0.00071	0.0065	0.71	0.72	0.64
rs71900142, rs376989305	10	30775253	GCTTCTGGCTTAAGC	G	ZNF438	0.74 (0.68-0.8)	0.77 (0.66-0.89)	0.86 (0.77-0.96)	3e-13	0.00068	0.0089	0.36	0.47	0.35
rs11601767	11	65548911	T	C	LTBP3	0.69 (0.63-0.76)	0.7 (0.6-0.82)	0.98 (0.86-1.11)	6.1e-14	8.5e-06	0.75	0.22	0.33	0.21
rs72710714	14	103515512	T	G	CKB	1.34 (1.23-1.46)	1.48 (1.26-1.73)	1.08 (0.97-1.21)	1.1e-11	1.1e-06	0.16	0.3	0.34	0.36
rs67284550	16	1480948	C	T	PTX4	1.26 (1.16-1.36)	1.15 (0.99-1.34)	1.14 (1.02-1.27)	1.7e-08	0.065	0.021	0.43	0.42	0.39
rs11868207	17	68679579	T	C	LINC01482 / FAM20A	1.44 (1.3-1.59)	1.54 (1.3-1.83)	1.22 (1.07-1.39)	2.6e-12	7.4e-07	0.0031	0.19	0.27	0.2

### Sheet: EstBB
Rsid	Chr	Position	NEA	EA	Nearest Gene	Consequence	OR (95% CI) (FinnGen)	OR (95% CI) (UKBB)	OR (95% CI) (EstBB)	P-value (FinnGen)	P-value (UKBB)	P-value (EstBB)	EAF (FinnGen)	EAF (UKBB)	EAF (EstBB)
rs78942990	12	79474533	G	A	SYT1	Intergenic variant	1.15 (0.7-1.88)	1.13 (0.47-2.74)	3.25 (2.13-4.96)	0.58	0.78	4.2e-08	0.0068	0.0079	0.02

### Sheet: UKBB
Rsid	Chr	Position	NEA	EA	Nearest Gene	Consequence	OR (95% CI) (FinnGen)	OR (95% CI) (UKBB)	OR (95% CI) (EstBB)	P-value (FinnGen)	P-value (UKBB)	P-value (EstBB)	EAF (FinnGen)	EAF (UKBB)	EAF (EstBB)
rs144458122	11	65799570	C	G	OVOL1	Downstream gene variant	1.46 (1.29-1.65)	3.88 (2.6-5.8)	NA	2.2e-09	3.7e-11	NA	0.12	0.047	NA
rs1927354	13	110471733	T	G	COL4A2	Intron variant	0.88 (0.81-0.95)	0.64 (0.55-0.75)	0.91 (0.81-1.01)	0.0014	3e-08	0.071	0.54	0.62	0.59
rs11652821	17	68675562	C	T	LINC01482 / FAM20A	Intron variant / Intergenic variant	1.28 (1.17-1.4)	1.62 (1.38-1.9)	1.17 (1.04-1.32)	8.9e-08	3.8e-09	0.011	0.25	0.32	0.26
