## Supplementary Data 3 for "Genome-wide Screen of Otosclerosis in Population Biobanks: 18 Loci and Shared Heritability with Skeletal Structure"

### Sheet: Expanded
Rsid	Chr	Position	Effect allele	Non-effect allele	EAF	Nearest Gene	Consequence	Beta estimate	SE	OR (95% CI)	P-value	OR (95% CI) (FinnGen)	OR (95% CI) (UKBB)	OR (95% CI) (EstBB)	P-value (FinnGen)	P-value (UKBB)	P-value (EstBB)	EAF (FinnGen)	EAF (UKBB)	EAF (EstBB9
rs4917	3	186619924	C	T	0.64	AHSG	Missense Variant	-0.18	0.03	0.83 (0.78-0.88)	2.25e-09	0.83 (0.76-0.9)	0.72 (0.62-0.84)	0.91 (0.81-1.02)	3.1e-06	3.1e-05	0.11	0.61	0.64	0.66
rs7683897	4	87888898	A	G	0.41	MEPE	Intergenic Variant	0.18	0.03	1.19 (1.12-1.26)	4.34e-09	1.21 (1.11-1.3)	1.2 (1.03-1.39)	1.16 (1.05-1.29)	3.1e-06	0.021	0.0055	0.44	0.39	0.44
rs753138805	4	87845066	G	GGAAA	0.0032	MEPE	Frameshift Variant	2.94	0.44	18.9 (8.05-44.4)	1.5e-11	18.9 (8.05-44.4)			1.5e-11			0.0032
rs9469583	6	33749993	C	T	0.58	IP6K3	Upstream Gene Variant	0.2	0.03	1.22 (1.15-1.3)	2.12e-10	1.2 (1.1-1.31)	1.18 (1.01-1.37)	1.28 (1.15-1.43)	3.2e-05	0.031	9.6e-06	0.69	0.52	0.61
rs13192457	6	44887654	A	C	0.44	SUPT3H	Intron Variant	0.23	0.04	1.25 (1.17-1.34)	2.31e-10	1.31 (1.21-1.42)	1.06 (0.92-1.23)		1.6e-11	0.42		0.43	0.45
rs10943838	6	81969549	C	G	0.61	IBTK	Upstream Gene Variant	-0.2	0.03	0.82 (0.77-0.87)	8.43e-11	0.82 (0.75-0.88)	0.69 (0.59-0.8)	0.91 (0.82-1.02)	6e-07	1e-06	0.12	0.61	0.6	0.65
rs9397842	6	155810724	G	T	0.78	NOX3	Intergenic Variant	-0.23	0.04	0.79 (0.73-0.86)	4.69e-08	0.76 (0.69-0.84)	0.91 (0.76-1.09)		1.7e-08	0.3		0.78	0.78
rs39352	7	103827282	T	G	0.41	RELN	Intron Variant	0.21	0.03	1.24 (1.17-1.32)	1.78e-12	1.25 (1.15-1.36)	1.36 (1.17-1.58)	1.16 (1.05-1.3)	1e-07	4.8e-05	0.0052	0.34	0.44	0.42
rs4876361	8	116554149	A	G	0.71	EIF3H	Intergenic Variant	-0.32	0.03	0.73 (0.68-0.78)	7.24e-22	0.66 (0.6-0.72)	0.75 (0.63-0.89)	0.85 (0.76-0.96)	2.2e-20	0.00071	0.0065	0.71	0.72	0.64
rs80339979	9	99889430	G	GA	0.64	STX17-AS1	Intron Variant	0.17	0.03	1.19 (1.12-1.26)	1.85e-08	1.12 (1.04-1.22)	1.29 (1.11-1.51)	1.27 (1.14-1.43)	0.0042	0.0011	3.1e-05	0.6	0.65	0.66
rs947091	10	30765257	A	G	0.42	ZNF438	Regulatory Region Variant	-0.26	0.03	0.77 (0.73-0.82)	9.23e-17	0.73 (0.68-0.8)	0.74 (0.64-0.86)	0.86 (0.77-0.96)	4.7e-13	0.0001	0.0084	0.34	0.48	0.34
rs67924081	11	65575510	G	A	0.23	EHBP1L1	Upstream Gene Variant	-0.32	0.04	0.72 (0.67-0.78)	2.5e-16	0.67 (0.6-0.74)	0.66 (0.56-0.79)	0.88 (0.77-1.02)	3.7e-13	1.9e-06	0.089	0.17	0.27	0.17
rs9559805	13	110462733	A	C	0.48	COL4A2, COL4A2-AS2	Synonymous Variant	-0.2	0.03	0.82 (0.77-0.87)	3.37e-11	0.84 (0.78-0.91)	0.72 (0.62-0.84)	0.83 (0.75-0.92)	3.4e-05	1.8e-05	0.00061	0.4	0.53	0.48
rs1951391	14	103431976	C	T	0.33	MARK3	Intron Variant	0.32	0.04	1.38 (1.28-1.49)	7.02e-17	1.34 (1.23-1.46)	1.5 (1.28-1.75)		1.3e-11	4.6e-07		0.3	0.34
rs67284550	16	1480948	T	C	0.42	PTX4	Downstream Gene Variant	0.19	0.03	1.2 (1.13-1.28)	7.59e-10	1.26 (1.16-1.36)	1.15 (0.99-1.34)	1.14 (1.02-1.27)	1.7e-08	0.065	0.021	0.43	0.42	0.39
rs3922616	16	55008491	C	A	0.43	IRX5	Intergenic Variant	0.19	0.03	1.21 (1.14-1.29)	1.93e-10	1.23 (1.13-1.33)	1.31 (1.12-1.52)	1.14 (1.02-1.27)	5.1e-07	0.00052	0.017	0.4	0.45	0.41
rs8070086	17	68682159	A	G	0.24	LINC01482 / FAM20A	Intron variant / Intergenic Variant	0.33	0.04	1.39 (1.29-1.49)	1.84e-18	1.43 (1.29-1.58)	1.54 (1.3-1.83)	1.23 (1.08-1.41)	4.9e-12	6.5e-07	0.0021	0.19	0.27	0.2
rs8105161	19	41333726	C	T	0.16	TGFB1	Intron Variant	-0.23	0.04	0.8 (0.74-0.86)	1.76e-08	0.77 (0.69-0.86)	0.7 (0.57-0.86)	0.9 (0.78-1.04)	1.4e-06	0.00092	0.14	0.17	0.16	0.17
rs6066131	20	46941020	C	T	0.45	EYA2	Intron Variant	0.18	0.03	1.19 (1.12-1.26)	3.98e-09	1.23 (1.13-1.33)	1.26 (1.09-1.47)	1.1 (0.99-1.22)	4.7e-07	0.0021	0.077	0.43	0.46	0.47
