## Supplementary Data 5 for "Genome-wide Screen of Otosclerosis in Population Biobanks: 18 Loci and Shared Heritability with Skeletal Structure"

### Sheet: Table X - Significantly associa
Rsid	Chromosome	Position (GRCh38)	Effect allele	Gene	Consequence	EAF	OR (CI)	P-value	SIFT	PolyPhen	CADD (PHRED)	CADD (raw)
rs1193851	11	65618735	G	PCNX3	missense_variant	0.31	0.78 (0.73-0.84)	3.2e-13	tolerated (0.07)	benign (0.431)	19.24	2.07937
rs11544832	11	66288214	A	YIF1A	missense_variant	0.072	1.39 (1.25-1.54)	3.2e-10	tolerated (0.06)	benign (0)	22.5	2.69191
rs7990383	13	110458888	A	COL4A2	missense_variant	0.56	0.83 (0.78-0.88)	2.9e-10	tolerated (0.99)	benign (0)	0.815	-0.134769
rs13336114	16	54933184	A	IRX5	missense_variant	0.32	0.83 (0.78-0.89)	4e-08	tolerated (0.5)	benign (0.041)	17.49	1.80558
rs4917	3	186619924	C	AHSG	missense_variant	0.64	0.83 (0.78-0.88)	2.2e-09	tolerated (1)	benign (0)	9.909	0.798119
rs4918	3	186620593	C	AHSG	missense_variant	0.64	0.83 (0.78-0.88)	2.6e-09	tolerated (0.36)	benign (0)	1.254	-0.061682
rs2229642	6	33691695	G	ITPR3	missense_variant	0.51	1.2 (1.13-1.28)	1.3e-09	tolerated (0.52)	benign (0.001)	6.06	0.368929
rs4713668	6	33723019	T	IP6K3	missense_variant	0.48	1.19 (1.12-1.26)	8.8e-09	deleterious (0.03)	benign (0.166)	19.27	2.08317
