## Supplementary Data 6 for "Genome-wide Screen of Otosclerosis in Population Biobanks: 18 Loci and Shared Heritability with Skeletal Structure"

### Sheet: FinnGen_R5_FINEMAP_cred1_sets_f
Region	Posterior probability (one causal credible set in variant)	Log10(BF)	Number of variants in credible set	Credible set variants*	Probability (variant is causal)
Chr10:29275253-32275253	0.63	9.6	17	Chr10:30775253:GCTTCTGGCTTAAGC:G	0.09
				Chr10:30777319:G:A	0.086
				Chr10:30760672:T:A	0.085
				Chr10:30754148:G:A	0.078
				Chr10:30765257:G:A	0.064
				Chr10:30755280:G:A	0.063
				Chr10:30764353:C:G	0.062
				Chr10:30759068:C:T	0.053
				Chr10:30759168:G:A	0.052
				Chr10:30759908:A:G	0.049
				Chr10:30753565:G:A	0.046
				Chr10:30753875:A:G	0.043
				Chr10:30753063:G:A	0.043
				Chr10:30752051:A:G	0.04
				Chr10:30752386:G:A	0.036
				Chr10:30752351:C:T	0.035
				Chr10:30762857:A:G	0.03
Chr14:102015512-105015512	0.81	9	93	Chr14:103515512:T:G	0.023
				Chr14:103525064:G:A	0.02
				Chr14:103525412:A:G	0.02
				Chr14:103431976:T:C	0.02
				Chr14:103466821:A:G	0.016
				Chr14:103464227:T:C	0.016
				Chr14:103469555:C:G	0.016
				Chr14:103471816:CAAT:C	0.016
				Chr14:103463198:G:A	0.016
				Chr14:103461914:T:G	0.015
				Chr14:103458140:A:G	0.014
				Chr14:103412545:T:C	0.013
				Chr14:103457138:A:G	0.013
				Chr14:103457077:A:G	0.012
				Chr14:103451692:C:G	0.012
				Chr14:103456671:T:C	0.012
				Chr14:103454590:G:A	0.012
				Chr14:103455354:C:G	0.012
				Chr14:103441844:TAAC:T	0.012
				Chr14:103442523:C:CAAT	0.012
				Chr14:103437426:G:T	0.012
				Chr14:103442866:G:A	0.012
				Chr14:103445858:C:T	0.012
				Chr14:103445857:A:T	0.012
				Chr14:103501006:T:C	0.011
				Chr14:103417296:G:T	0.011
				Chr14:103496222:A:G	0.011
				Chr14:103495219:C:G	0.011
				Chr14:103493689:A:G	0.011
				Chr14:103417270:TGAG:T	0.011
				Chr14:103415224:TAACA:T	0.011
				Chr14:103499191:G:A	0.011
				Chr14:103420396:A:AT	0.011
				Chr14:103421278:A:G	0.011
				Chr14:103421987:G:A	0.011
				Chr14:103425009:C:T	0.011
				Chr14:103421531:C:T	0.011
				Chr14:103432914:T:G	0.011
				Chr14:103433007:A:G	0.011
				Chr14:103501592:C:G	0.011
				Chr14:103426481:T:A	0.011
				Chr14:103427886:T:C	0.011
				Chr14:103427734:G:T	0.011
				Chr14:103387030:T:G	0.011
				Chr14:103450621:A:G	0.011
				Chr14:103431562:C:T	0.011
				Chr14:103511387:A:G	0.011
				Chr14:103511268:C:T	0.011
				Chr14:103524462:T:C	0.011
				Chr14:103512790:C:T	0.01
				Chr14:103517642:C:CAG	0.01
Chr16:0-2980948	0.72	5.7	31	Chr16:1480948:C:T	0.2
				Chr16:1482462:G:A	0.11
				Chr16:1476816:G:C	0.08
				Chr16:1476250:G:C	0.069
				Chr16:1476173:C:G	0.069
				Chr16:1478386:T:C	0.064
				Chr16:1476292:T:C	0.054
				Chr16:1476143:A:G	0.052
				Chr16:1475778:G:A	0.044
				Chr16:1475849:T:C	0.04
				Chr16:1474260:G:T	0.039
				Chr16:1474603:C:T	0.028
				Chr16:1483219:A:G	0.023
Chr16:53480311-56480311	0.46	5.3	1753	Chr16:54980311:T:C	0.083
				Chr16:54979307:A:AC	0.069
				Chr16:54980129:C:T	0.049
				Chr16:54935523:C:T	0.049
				Chr16:54933184:C:A	0.046
				Chr16:54981623:A:ACCCT	0.043
				Chr16:54995451:C:T	0.039
				Chr16:54995560:AG:A	0.039
				Chr16:54987653:G:T	0.037
				Chr16:54987552:C:T	0.037
				Chr16:54984988:A:G	0.036
				Chr16:54984950:T:C	0.036
				Chr16:55008491:A:C	0.035
				Chr16:54997092:T:TA	0.035
				Chr16:54997830:C:T	0.035
				Chr16:54986301:A:G	0.033
				Chr16:54983141:T:A	0.03
				Chr16:54987835:A:C	0.016
				Chr16:55106138:C:T	0.015
Chr17:67179579-70179579	0.52	8.2	9	Chr17:68679579:T:C	0.52
				Chr17:68682159:G:A	0.32
				Chr17:68685441:G:A	0.043
				Chr17:68708363:T:C	0.0078
				Chr17:68711996:C:G	0.0076
				Chr17:68713749:C:A	0.0068
				Chr17:68687038:T:C	0.0067
				Chr17:68712004:C:T	0.0064
				Chr17:68695236:TG:T	0.033
Chr20:45451637-48451637	0.78	5.3	963	Chr20:46951637:T:A	0.039
				Chr20:46948338:A:T	0.039
				Chr20:46949739:C:G	0.038
				Chr20:46941020:T:C	0.037
				Chr20:46951584:G:A	0.037
				Chr20:46951073:G:A	0.034
				Chr20:46948268:A:T	0.032
				Chr20:46950173:T:C	0.032
				Chr20:46949226:C:G	0.031
				Chr20:46948874:A:G	0.031
				Chr20:46948845:C:A	0.031
				Chr20:46948913:A:G	0.031
				Chr20:46947008:G:A	0.031
				Chr20:46947675:G:C	0.031
				Chr20:46947586:C:T	0.031
				Chr20:46950284:G:A	0.031
				Chr20:46940902:G:A	0.031
				Chr20:46943721:A:G	0.028
				Chr20:46944286:G:A	0.027
				Chr20:46944300:A:G	0.027
				Chr20:46945235:A:G	0.026
				Chr20:46945182:G:A	0.025
				Chr20:46945323:G:A	0.025
				Chr20:46944433:C:G	0.025
				Chr20:46944600:T:C	0.025
				Chr20:46944217:C:G	0.025
				Chr20:46943130:G:T	0.024
				Chr20:46951645:G:A	0.011
				Chr20:46951150:G:A	0.01
Chr4:86345066-89345066	0.22	7.6	3	Chr4:87845066:GGAAA:G	0.66
				Chr4:87882603:A:G	0.18
				Chr4:87901594:C:T	0.15
Chr6:154287299-157287299	0.64	6.1	16	Chr6:155787299:T:TGGATGTGC	0.14
				Chr6:155787295:C:T	0.14
				Chr6:155810719:C:G	0.077
				Chr6:155810724:T:G	0.077
				Chr6:155803075:A:T	0.057
				Chr6:155800836:T:C	0.055
				Chr6:155789208:C:T	0.051
				Chr6:155792774:TGCCAGA:T	0.05
				Chr6:155805949:G:T	0.048
				Chr6:155808943:C:G	0.047
				Chr6:155798174:A:G	0.043
				Chr6:155801466:A:G	0.037
				Chr6:155806637:A:G	0.035
				Chr6:155788445:A:G	0.031
				Chr6:155795766:A:G	0.031
				Chr6:155798732:T:C	0.03
Chr6:43387654-46387654	0.69	8.4	186	Chr6:44887654:C:A	0.08
				Chr6:45060033:T:C	0.026
				Chr6:45075615:A:C	0.026
				Chr6:45082074:C:T	0.025
				Chr6:45204552:A:G	0.013
				Chr6:45236181:T:C	0.013
				Chr6:45168487:T:C	0.013
				Chr6:45175121:T:C	0.012
				Chr6:45209288:A:G	0.012
				Chr6:45153962:C:T	0.012
				Chr6:45153960:C:G	0.012
				Chr6:45143107:T:C	0.012
				Chr6:45070569:G:A	0.011
				Chr6:45117301:T:C	0.011
				Chr6:45075820:T:A	0.011
				Chr6:45036291:A:C	0.01
Chr6:80469396-83469396	0.73	5.2	4604	Chr6:81969549:G:C	0.04
				Chr6:81969396:C:T	0.04
				Chr6:81968979:T:C	0.04
				Chr6:81969343:A:T	0.04
				Chr6:81997055:C:A	0.026
				Chr6:81971772:G:T	0.026
				Chr6:81972007:C:T	0.026
				Chr6:81975582:A:G	0.025
				Chr6:81998996:T:C	0.024
				Chr6:82012719:T:C	0.024
				Chr6:81972100:A:C	0.024
				Chr6:81996904:T:C	0.024
				Chr6:81973115:A:G	0.024
				Chr6:81997437:T:C	0.024
				Chr6:81970641:T:C	0.024
				Chr6:81975370:G:GCAAA	0.024
				Chr6:81973709:T:A	0.024
				Chr6:81974397:A:C	0.024
				Chr6:81982241:T:G	0.024
				Chr6:81982573:G:A	0.024
				Chr6:81979315:A:G	0.024
				Chr6:81984405:T:C	0.024
				Chr6:81998834:T:C	0.024
				Chr6:81976093:C:G	0.024
				Chr6:81976076:T:G	0.024
				Chr6:81990021:G:C	0.024
				Chr6:81987161:A:G	0.024
				Chr6:82012218:G:T	0.024
