## Supplementary Data 7 for "Genome-wide Screen of Otosclerosis in Population Biobanks: 18 Loci and Shared Heritability with Skeletal Structure"

### Sheet: GWAMA_Otosclerosis_NEW_results_
Gene	Z-statistic	P-value
LTBP3	7.9766	7.5234e-16
MAP3K11	7.5133	2.8832e-14
SSSCA1	7.4495	4.6837e-14
RNASEH2C	7.404	6.6088e-14
RELN	7.3991	6.8544e-14
EHBP1L1	7.3784	8.0103e-14
MARK3	7.2481	2.1134e-13
COL4A2	7.2463	2.1421e-13
SCYL1	7.1422	4.5935e-13
CKB	7.0976	6.3454e-13
PCNXL3	7.0847	6.9658e-13
LOC101927789	6.8488	3.7238e-12
AP5B1	6.8368	4.0499e-12
ITPR3	6.7733	6.2924e-12
SIPA1	6.7254	8.7529e-12
RELA	6.6805	1.191e-11
TRMT61A	6.6386	1.583e-11
SUPT3H	6.6354	1.6178e-11
KAT5	6.5854	2.2679e-11
RUNX2	6.5004	4.0048e-11
FRMD8	6.2391	2.1998e-10
AHSG	6.151	3.8509e-10
SART1	6.1135	4.8721e-10
IP6K3	6.0994	5.3233e-10
KCNK7	5.981	1.109e-09
UQCC2	5.9747	1.1524e-09
EIF3H	5.7791	3.756e-09
TMEM151A	5.6475	8.1378e-09
HNRNPUL1	5.567	1.296e-08
CCDC97	5.513	1.7638e-08
CD109	5.4734	2.2069e-08
SNX32	5.4542	2.4597e-08
BANF1	5.4114	3.1259e-08
CORO7-PAM16	5.4074	3.1975e-08
AXL	5.2499	7.6108e-08
CORO7	5.237	8.1589e-08
FOSL1	5.169	1.1764e-07
ZKSCAN8	5.1474	1.3208e-07
APOPT1	5.129	1.4566e-07
SPARCL1	5.0572	2.1277e-07
ZNF165	5.0557	2.1443e-07
TMEM9B	4.9619	3.4896e-07
OVOL1	4.9604	3.5168e-07
VASN	4.9591	3.5415e-07
EYA2	4.8883	5.0864e-07
MLN	4.8719	5.5276e-07
ZSCAN9	4.8635	5.7673e-07
ZDHHC24	4.8424	6.415e-07
DNMT1	4.8395	6.507e-07
PELI3	4.8059	7.7011e-07
ZSCAN16	4.7859	8.5091e-07
FMNL2	4.7752	8.9767e-07
BBS1	4.7159	1.2033e-06
NR4A3	4.6435	1.7125e-06
TGFBR1	4.6344	1.7901e-06
ZKSCAN4	4.6216	1.9036e-06
GLIS2	4.6088	2.0254e-06
SEMA4D	4.6042	2.0707e-06
DNAJA3	4.5997	2.1156e-06
BAG5	4.5939	2.1752e-06
DPP3	4.5822	2.3001e-06
C11orf16	4.5702	2.4369e-06
