## Supplementary Data 10 for "Genome-wide Screen of Otosclerosis in Population Biobanks: 18 Loci and Shared Heritability with Skeletal Structure"

### Sheet: replication_of_otosclerosis_can
Gene	Rsid	Chr	Position	EA	NEA	Source	EAF	OR (95% CI)	p-value
RELN	rs3914132	7	103886922	T	C	Schrauwen, 2009	0.79	1.28 (1.2-1.38)	3.4e-12
RELN	rs7791481	7	103864399	C	G	Schrauwen, 2009	0.16	0.94 (0.87-1.01)	0.11
COL1A1	rs11327935	17	50203294	G	GA	Chen, 2007; Khalfallah, 2011; Schrauwen 2012	0.18	1.11 (1.03-1.2)	0.0077
COL1A1	rs9898186	17	50201146	T	C	Chen, 2007	0.19	1.12 (1.04-1.21)	0.0041
COL1A1	rs1800012	17	50200388	A	C	Chen, 2007	0.17	1.11 (1.02-1.2)	0.01
COL1A1	rs2586498	17	50198891	G	A	Schrauwen 2012	0.82	0.91 (0.84-0.98)	0.015
TGFB1	rs1800472	19	41341955	A	G	Thys, 2007; Mowat, 2018	0.026	0.87 (0.74-1.03)	0.11
TGFB1	rs1800469	19	41354391	G	A	Priyadarshi, 2013	0.71	0.99 (0.93-1.06)	0.75
TGFB1	rs1800468	19	41354682	T	C	Priyadarshi, 2016	0.07	0.96 (0.85-1.09)	0.53
BMP2	rs3178250	20	6779554	C	T	Schrauwen, 2008	0.19	1.06 (0.99-1.14)	0.12
BMP4	rs17563	14	53950804	G	A	Schrauwen, 2008	0.59	1.02 (0.96-1.08)	0.47
