## Supplementary Data 11 for "Genome-wide Screen of Otosclerosis in Population Biobanks: 18 Loci and Shared Heritability with Skeletal Structure"

### Sheet: finngenr5_ukbb_estbb_meta_lead_
SNP.Id	Variant.Id	OR (95% CI) for otosclerosis	Gene.Symbol	Gencode.Id	Tissue	NES	P.Value
rs1951391	chr14:103431976:T:C	1.38 (1.28-1.49)	MARK3	ENSG00000075413.17	Thyroid	0.58	4.4e-67
					Skin - Sun Exposed (Lower leg)	0.42	1.6e-31
					Prostate	0.58	9.1e-20
					Skin - Not Sun Exposed (Suprapubic)	0.32	2.1e-19
					Pituitary	0.49	7.2e-18
					Pancreas	0.32	1.1e-15
					Breast - Mammary Tissue	0.31	1.2e-14
					Colon - Transverse	0.3	9.7e-14
					Nerve - Tibial	0.24	1.2e-12
					Adipose - Subcutaneous	0.29	1.4e-11
					Minor Salivary Gland	0.56	1.9e-11
					Ovary	0.38	1.6e-10
					Whole Blood	-0.13	1.4e-08
					Stomach	0.2	2.3e-08
					Spleen	0.28	5.5e-07
					Small Intestine - Terminal Ileum	0.4	1.6e-06
					Artery - Tibial	0.15	6.3e-06
					Testis	0.13	1.7e-05
					Lung	0.12	2e-05
					Brain - Cortex	0.29	2.4e-05
			APOPT1	ENSG00000256053.7	Muscle - Skeletal	-0.28	9.8e-31
					Cells - Cultured fibroblasts	0.22	3.9e-11
					Pituitary	0.4	2.1e-08
					Brain - Putamen (basal ganglia)	0.31	3.4e-06
					Brain - Caudate (basal ganglia)	0.29	1.1e-05
					Stomach	0.18	1.3e-05
			CKB	ENSG00000166165.12	Skin - Sun Exposed (Lower leg)	0.44	8.7e-29
					Skin - Not Sun Exposed (Suprapubic)	0.49	1.3e-27
					Pancreas	0.37	3.4e-11
					Artery - Aorta	0.23	2.3e-09
					Lung	0.17	9.7e-07
					Artery - Tibial	0.1	1.1e-05
					Muscle - Skeletal	0.15	1.2e-05
			KLC1	ENSG00000126214.21	Thyroid	0.25	3.7e-15
					Nerve - Tibial	0.15	1.2e-06
			TRMT61A	ENSG00000166166.12	Nerve - Tibial	0.15	7.6e-12
					Artery - Tibial	0.16	1.8e-10
					Skin - Not Sun Exposed (Suprapubic)	0.14	2.2e-10
					Artery - Aorta	0.22	6.5e-09
					Esophagus - Mucosa	0.14	2.5e-08
					Adipose - Subcutaneous	0.13	4e-08
					Esophagus - Muscularis	0.16	1.1e-07
					Skin - Sun Exposed (Lower leg)	0.14	2e-07
					Brain - Caudate (basal ganglia)	0.21	1.9e-06
					Breast - Mammary Tissue	0.13	4.1e-06
					Muscle - Skeletal	0.1	4.4e-06
					Whole Blood	0.098	4.9e-06
					Brain - Nucleus accumbens (basal ganglia)	0.2	4e-05
					Heart - Atrial Appendage	0.15	6.2e-05
			XRCC3	ENSG00000126215.13	Skin - Not Sun Exposed (Suprapubic)	-0.19	1.5e-10
					Muscle - Skeletal	-0.18	9e-10
					Adipose - Subcutaneous	-0.15	1.6e-06
					Prostate	-0.24	1.7e-06
					Colon - Transverse	-0.17	3.9e-06
					Nerve - Tibial	-0.13	8.2e-06
					Skin - Sun Exposed (Lower leg)	-0.12	1.7e-05
					Colon - Sigmoid	-0.14	2.5e-05
					Lung	-0.084	8.4e-05
					Esophagus - Muscularis	-0.096	0.00012
			RP11-600F24.7	ENSG00000260285.1	Skin - Not Sun Exposed (Suprapubic)	0.16	1.3e-07
					Artery - Aorta	0.19	5.4e-07
					Esophagus - Muscularis	-0.17	8.5e-05
			ZFYVE21	ENSG00000100711.13	Artery - Tibial	-0.14	2.8e-06
			RP11-73M18.6	ENSG00000270108.1	Brain - Cerebellum	0.5	5.9e-06
					Nerve - Tibial	0.17	8.5e-05
					Muscle - Skeletal	0.19	8.5e-05
			RP11-73M18.8	ENSG00000269958.1	Cells - Cultured fibroblasts	0.15	3.8e-05
			TDRD9	ENSG00000156414.18	Artery - Tibial	0.26	8.1e-05
rs8070086	chr17:68682159:G:A	1.39 (1.29-1.49)	RP11-118B18.3	ENSG00000283376.1	Skin - Sun Exposed (Lower leg)	0.7	7.1e-40
					Skin - Not Sun Exposed (Suprapubic)	0.57	2e-25
			LINC01482	ENSG00000267659.5	Testis	-0.47	9.7e-09
rs9469583	chr6:33749993:T:C	1.22 (1.15-1.3)	IP6K3	ENSG00000161896.11	Pancreas	-0.7	8.2e-30
					Cells - Cultured fibroblasts	-0.33	8.1e-19
					Esophagus - Muscularis	-0.28	5.9e-17
					Esophagus - Gastroesophageal Junction	-0.31	1.4e-15
					Heart - Atrial Appendage	-0.26	7.7e-15
					Skin - Sun Exposed (Lower leg)	-0.32	1.3e-13
					Artery - Tibial	-0.26	1.4e-13
					Lung	-0.2	1.5e-12
					Testis	-0.41	4.7e-08
					Adrenal Gland	-0.44	1e-07
					Stomach	-0.26	1.5e-07
					Colon - Transverse	-0.17	1.9e-07
					Pituitary	-0.27	1.1e-06
					Artery - Aorta	-0.26	1.3e-06
					Thyroid	-0.18	2.5e-06
					Skin - Not Sun Exposed (Suprapubic)	-0.21	3.3e-06
					Adipose - Visceral (Omentum)	-0.18	1.9e-05
					Heart - Left Ventricle	-0.11	4.8e-05
			UQCC2	ENSG00000137288.9	Testis	-0.45	1.1e-19
					Thyroid	-0.2	7e-13
					Muscle - Skeletal	-0.13	4.5e-08
					Skin - Sun Exposed (Lower leg)	0.096	1.1e-05
			ITPR3	ENSG00000096433.10	Whole Blood	-0.1	1.8e-17
					Pancreas	-0.29	2.5e-14
					Esophagus - Muscularis	-0.16	2.1e-13
					Testis	-0.32	3.5e-12
					Prostate	-0.31	3.1e-10
					Nerve - Tibial	-0.16	5.4e-10
					Pituitary	-0.31	1.2e-08
					Esophagus - Gastroesophageal Junction	-0.13	3.2e-08
					Thyroid	-0.14	1.8e-07
					Muscle - Skeletal	-0.15	2.1e-07
					Colon - Sigmoid	-0.12	2.6e-07
					Adipose - Visceral (Omentum)	-0.16	5.7e-07
					Esophagus - Mucosa	-0.14	7.6e-07
					Minor Salivary Gland	-0.32	8.9e-07
					Breast - Mammary Tissue	-0.21	1.4e-06
					Spleen	-0.18	2.4e-06
					Stomach	-0.086	8.1e-06
					Adipose - Subcutaneous	-0.12	8.4e-06
					Colon - Transverse	-0.082	2e-05
					Skin - Sun Exposed (Lower leg)	-0.085	6e-05
			BAK1	ENSG00000030110.12	Whole Blood	-0.15	4.1e-07
					Muscle - Skeletal	-0.16	5.5e-07
					Cells - Cultured fibroblasts	-0.11	2.3e-06
					Adipose - Subcutaneous	-0.15	1.1e-05
					Nerve - Tibial	-0.11	0.00012
			LEMD2	ENSG00000161904.11	Testis	0.18	7.8e-06
			MLN	ENSG00000096395.10	Testis	0.34	9.9e-05
			TAP2	ENSG00000204267.13	Skin - Sun Exposed (Lower leg)	0.15	0.00015
			TAP1	ENSG00000168394.10	Skin - Sun Exposed (Lower leg)	0.092	0.00019
rs67924081	chr11:65575510:A:G	0.72 (0.67-0.78)	SSSCA1-AS1	ENSG00000260233.3	Artery - Tibial	0.31	1.5e-27
					Thyroid	0.32	2.2e-27
					Muscle - Skeletal	0.28	3.2e-19
					Nerve - Tibial	0.23	1.2e-14
					Adipose - Subcutaneous	0.3	6.2e-13
					Spleen	0.42	2.2e-11
					Colon - Sigmoid	0.26	3.4e-10
					Esophagus - Muscularis	0.22	9.1e-10
					Esophagus - Gastroesophageal Junction	0.27	1.7e-09
					Lung	0.22	2.7e-09
					Artery - Coronary	0.3	5.6e-09
					Heart - Left Ventricle	0.32	7.1e-09
					Whole Blood	0.22	1.1e-08
					Colon - Transverse	0.21	8e-08
					Pancreas	0.3	1.9e-07
					Prostate	0.27	2.6e-07
					Cells - Cultured fibroblasts	0.19	3.2e-07
					Heart - Atrial Appendage	0.25	3.3e-07
					Artery - Aorta	0.14	4e-07
					Skin - Sun Exposed (Lower leg)	0.16	2.6e-06
					Esophagus - Mucosa	0.18	3.7e-06
					Pituitary	0.25	8.1e-06
					Vagina	0.43	1e-05
					Ovary	0.25	1.8e-05
					Small Intestine - Terminal Ileum	0.24	2.3e-05
					Brain - Cerebellum	0.24	2.6e-05
					Brain - Cerebellar Hemisphere	0.19	3e-05
					Stomach	0.19	3.8e-05
			NEAT1	ENSG00000245532.7	Nerve - Tibial	0.36	4.9e-24
					Artery - Aorta	0.33	2.5e-19
					Muscle - Skeletal	0.26	3.4e-19
					Artery - Tibial	0.25	9.4e-18
					Esophagus - Muscularis	0.33	2e-17
					Skin - Sun Exposed (Lower leg)	0.3	3.8e-17
					Esophagus - Mucosa	0.31	9.4e-17
					Adipose - Visceral (Omentum)	0.36	2.7e-16
					Skin - Not Sun Exposed (Suprapubic)	0.3	1.3e-14
					Adipose - Subcutaneous	0.31	3e-14
					Lung	0.27	4.4e-13
					Thyroid	0.22	6e-13
					Colon - Transverse	0.38	1.6e-12
					Esophagus - Gastroesophageal Junction	0.31	7.2e-12
					Cells - Cultured fibroblasts	0.16	1.9e-10
					Heart - Left Ventricle	0.24	4.4e-10
					Testis	0.2	6.1e-09
					Stomach	0.29	7.5e-09
					Colon - Sigmoid	0.29	2.2e-08
					Brain - Cerebellum	0.44	5.2e-08
					Breast - Mammary Tissue	0.25	9.1e-08
					Spleen	0.47	9.3e-08
					Brain - Nucleus accumbens (basal ganglia)	0.29	2.9e-07
					Brain - Putamen (basal ganglia)	0.38	5.6e-07
					Brain - Frontal Cortex (BA9)	0.31	8e-07
					Pancreas	0.19	1.3e-06
					Brain - Amygdala	0.37	1.6e-06
					Brain - Substantia nigra	0.59	1.9e-06
					Heart - Atrial Appendage	0.18	6.1e-06
					Brain - Cortex	0.3	1.1e-05
					Brain - Hippocampus	0.26	1.3e-05
					Brain - Anterior cingulate cortex (BA24)	0.31	2.5e-05
					Small Intestine - Terminal Ileum	0.29	3e-05
					Pituitary	0.19	6e-05
					Brain - Caudate (basal ganglia)	0.25	8.2e-05
					Adrenal Gland	0.25	8.8e-05
			LTBP3	ENSG00000168056.15	Nerve - Tibial	0.21	2.2e-17
					Whole Blood	0.11	1.5e-11
					Muscle - Skeletal	0.18	3.9e-11
					Adipose - Subcutaneous	0.11	8.1e-09
					Breast - Mammary Tissue	0.17	4.2e-08
					Skin - Not Sun Exposed (Suprapubic)	0.088	8.7e-05
					Skin - Sun Exposed (Lower leg)	0.079	9.9e-05
					Esophagus - Muscularis	0.097	0.00012
			CMB9-22P13.1	ENSG00000173727.12	Cells - Cultured fibroblasts	0.29	2.4e-16
					Muscle - Skeletal	0.24	6.5e-12
					Esophagus - Muscularis	0.23	8.9e-09
					Nerve - Tibial	0.2	1.1e-08
					Heart - Atrial Appendage	0.27	3.4e-08
					Esophagus - Mucosa	0.22	7.7e-07
					Artery - Tibial	0.16	7.7e-06
					Whole Blood	0.12	2.1e-05
					Artery - Coronary	0.31	4e-05
					Lung	0.2	8e-05
					Esophagus - Gastroesophageal Junction	0.21	0.00014
					Heart - Left Ventricle	0.2	0.00014
					Skin - Sun Exposed (Lower leg)	0.17	0.00015
			FAM89B	ENSG00000176973.7	Muscle - Skeletal	0.16	1.4e-09
					Artery - Tibial	0.088	0.00016
			RNASEH2C	ENSG00000172922.8	Muscle - Skeletal	-0.15	5.9e-09
					Artery - Tibial	-0.12	1.3e-06
					Esophagus - Muscularis	-0.15	1.2e-05
					Adipose - Subcutaneous	-0.11	4.2e-05
					Thyroid	-0.11	4.7e-05
					Nerve - Tibial	-0.1	9.1e-05
					Skin - Not Sun Exposed (Suprapubic)	-0.12	0.00011
					Esophagus - Mucosa	-0.11	0.00015
					Skin - Sun Exposed (Lower leg)	-0.097	0.00025
			KRT8P26	ENSG00000214659.4	Breast - Mammary Tissue	-0.32	7.6e-08
					Brain - Cerebellum	-0.45	2.9e-07
					Pituitary	-0.41	1.5e-06
					Thyroid	-0.27	1.8e-06
					Esophagus - Gastroesophageal Junction	-0.34	3e-06
					Whole Blood	-0.18	3.3e-06
					Artery - Tibial	-0.21	3.9e-06
					Cells - Cultured fibroblasts	-0.21	1.8e-05
					Artery - Coronary	-0.34	5.9e-05
					Colon - Sigmoid	-0.32	7.6e-05
					Brain - Cerebellar Hemisphere	-0.3	7.8e-05
					Adipose - Subcutaneous	-0.22	0.00015
					Esophagus - Muscularis	-0.22	0.00024
			RP11-770G2.2	ENSG00000255557.1	Whole Blood	-0.19	1.8e-07
					Thyroid	-0.22	0.00016
			AP5B1	ENSG00000254470.2	Artery - Tibial	0.15	6.2e-07
			MAP3K11	ENSG00000173327.7	Lung	-0.13	7.7e-07
					Whole Blood	-0.051	7.3e-05
					Artery - Tibial	-0.11	8.7e-05
					Nerve - Tibial	-0.1	0.00011
					Adipose - Subcutaneous	-0.12	0.00024
			OVOL1-AS1	ENSG00000255120.5	Testis	0.24	5e-06
			AP003068.23	ENSG00000254614.2	Heart - Left Ventricle	0.29	9.6e-06
					Pituitary	0.37	3.5e-05
					Skin - Sun Exposed (Lower leg)	0.24	4.3e-05
					Muscle - Skeletal	0.21	5.1e-05
					Colon - Sigmoid	0.28	9.3e-05
					Artery - Tibial	0.23	9.3e-05
					Colon - Transverse	0.22	9.9e-05
					Adipose - Visceral (Omentum)	0.24	0.00018
			SLC22A20	ENSG00000197847.12	Skin - Not Sun Exposed (Suprapubic)	-0.19	6.5e-05
			MALAT1	ENSG00000251562.7	Thyroid	-0.11	8.2e-05
			EHBP1L1	ENSG00000173442.12	Stomach	0.1	9e-05
					Colon - Transverse	0.083	0.00016
					Adipose - Subcutaneous	0.083	0.00024
			PCNX3	ENSG00000197136.4	Testis	-0.12	0.0001
rs8105161	chr19:41333726:T:C	0.8 (0.74-0.86)	TGFB1	ENSG00000105329.9	Adrenal Gland	-0.76	1.3e-19
					Cells - Cultured fibroblasts	-0.097	0.00011
			AXL	ENSG00000167601.11	Artery - Tibial	0.28	9.4e-18
					Muscle - Skeletal	0.18	7.3e-07
					Cells - Cultured fibroblasts	0.13	1.3e-06
					Nerve - Tibial	0.16	0.00018
			HNRNPUL1	ENSG00000105323.16	Lung	0.18	2.4e-08
					Spleen	0.22	5e-05
					Whole Blood	0.085	0.00013
			CCDC97	ENSG00000142039.3	Esophagus - Mucosa	0.13	3.4e-05
					Cells - Cultured fibroblasts	0.12	3.6e-05
					Whole Blood	0.083	6.9e-05
rs13192457	chr6:44887654:C:A	1.25 (1.17-1.34)	SUPT3H	ENSG00000196284.15	Cells - Cultured fibroblasts	0.2	9.1e-08
					Cells - EBV-transformed lymphocytes	0.6	2.4e-07
					Whole Blood	0.14	1.8e-06
					Spleen	0.31	2.3e-05
					Brain - Nucleus accumbens (basal ganglia)	0.37	3e-05
					Esophagus - Mucosa	0.19	9.7e-05
rs7683897	chr4:87888898:G:A	1.19 (1.12-1.26)	SPP1	ENSG00000118785.13	Esophagus - Mucosa	-0.3	2.1e-07
					Pancreas	0.23	1.5e-06
			PKD2	ENSG00000118762.7	Pancreas	0.18	4.3e-05
			IBSP	ENSG00000029559.6	Nerve - Tibial	-0.2	0.00019
rs10943838	chr6:81969549:G:C	0.82 (0.77-0.87)	FAM46A	ENSG00000112773.15	Brain - Cerebellar Hemisphere	0.4	2.9e-06
					Brain - Cerebellum	0.38	7.7e-06
			TPBG	ENSG00000146242.8	Liver	-0.31	4.1e-06
rs9559805	chr13:110462733:C:A	0.82 (0.77-0.87)	COL4A2	ENSG00000134871.17	Esophagus - Muscularis	-0.17	3.5e-06
			COL4A2-AS2	ENSG00000224821.5	Adipose - Subcutaneous	-0.16	8.3e-05
rs67284550	chr16:1480948:C:T	1.2 (1.13-1.28)	RPS3AP2	ENSG00000219027.2	Testis	-0.31	4.3e-05
			CLCN7	ENSG00000103249.17	Nerve - Tibial	-0.13	6.9e-05
					Skin - Sun Exposed (Lower leg)	-0.098	0.00013
			TSR3	ENSG00000007520.3	Artery - Tibial	-0.071	8.6e-05
rs80339979	chr9:99889430:GA:G	1.19 (1.12-1.26)	MSANTD3	ENSG00000066697.14	Esophagus - Muscularis	0.11	0.00027
