## Supplementary Data 12 for "Genome-wide Screen of Otosclerosis in Population Biobanks: 18 Loci and Shared Heritability with Skeletal Structure"

### Sheet: finngenr5_ukbb_estbb_meta_lead_
SNP.Id	Variant.Id	OR (95% CI) for otosclerosis	Gene.Symbol	Gencode.Id	Intron.Id	Tissue	NES	P.Value
rs9469583	chr6:33749993:T:C	1.22 (1.15-1.3)	IP6K3	ENSG00000161896.11	33728300:33735278:clu_32016	Muscle - Skeletal	0.86	1.1e-72
			ITPR3	ENSG00000096433.10	33693118:33693545:clu_37306	Nerve - Tibial	-0.5	7.9e-39
					33692893:33693545:clu_33668	Esophagus - Mucosa	0.43	2.4e-28
					33693118:33693545:clu_38653	Thyroid	-0.42	1.9e-27
					33692893:33693545:clu_37129	Skin - Sun Exposed (Lower leg)	0.32	3e-26
					33685073:33685359:clu_36281	Skin - Not Sun Exposed (Suprapubic)	-0.54	2.2e-25
					33692893:33693545:clu_35194	Adipose - Visceral (Omentum)	0.47	1.4e-20
					33693118:33693545:clu_28856	Cells - Cultured fibroblasts	-0.5	3.7e-18
					33692893:33693545:clu_31808	Heart - Atrial Appendage	0.47	2.6e-17
					33692893:33693545:clu_33388	Esophagus - Muscularis	0.42	2e-16
					33692893:33693545:clu_63133	Testis	0.54	1.6e-15
					33682644:33683207:clu_38015	Lung	-0.47	4.2e-15
					33692893:33693545:clu_33392	Prostate	0.64	1.5e-14
					33692893:33693545:clu_36658	Breast - Mammary Tissue	0.45	2.6e-14
					33692893:33693545:clu_36210	Adipose - Subcutaneous	0.3	1.4e-12
					33692893:33693545:clu_31948	Esophagus - Gastroesophageal Junction	0.39	9.1e-12
					33692893:33693545:clu_32014	Muscle - Skeletal	0.28	2.4e-10
					33692893:33693545:clu_34607	Pituitary	0.45	1.5e-09
					33692893:33693545:clu_33249	Artery - Tibial	0.31	2.4e-09
					33693118:33693545:clu_32754	Colon - Sigmoid	-0.34	3.7e-09
					33692893:33693545:clu_29032	Vagina	0.44	1.3e-08
					33692893:33693545:clu_32033	Artery - Aorta	0.33	3.3e-08
					33692893:33693545:clu_29158	Whole Blood	0.26	5.2e-08
					33682644:33683207:clu_35308	Colon - Transverse	-0.39	3.4e-07
					33693118:33693545:clu_29161	Ovary	-0.27	3.9e-07
					33682644:33683207:clu_31548	Spleen	-0.5	4.6e-07
			UQCC2	ENSG00000137288.9	33709763:33710695:clu_38655	Thyroid	0.6	1.2e-28
					33709763:33710695:clu_63134	Testis	0.73	7.2e-23
					33709763:33710695:clu_37130	Skin - Sun Exposed (Lower leg)	0.49	1.9e-21
					33709763:33710695:clu_36291	Skin - Not Sun Exposed (Suprapubic)	0.49	6e-16
					33709763:33710695:clu_33669	Esophagus - Mucosa	0.47	2.7e-14
					33709763:33710695:clu_37307	Nerve - Tibial	0.4	3.6e-13
					33709763:33710695:clu_34609	Pituitary	0.58	2e-12
					33701420:33711549:clu_33250	Artery - Tibial	-0.41	4.3e-12
					33701420:33711549:clu_35196	Adipose - Visceral (Omentum)	-0.42	5.2e-12
					33709763:33710695:clu_28857	Cells - Cultured fibroblasts	0.39	8.2e-12
					33701420:33711549:clu_33389	Esophagus - Muscularis	-0.45	2.7e-11
					33709763:33710695:clu_38028	Lung	0.36	7e-11
					33701420:33711549:clu_36211	Adipose - Subcutaneous	-0.38	7.1e-11
					33709763:33710695:clu_36659	Breast - Mammary Tissue	0.4	6.4e-10
					33701420:33711549:clu_31950	Esophagus - Gastroesophageal Junction	-0.47	7.8e-10
					33709763:33710695:clu_32756	Colon - Sigmoid	0.45	1.1e-08
					33709763:33710695:clu_33394	Prostate	0.49	7.8e-08
					33709763:33710695:clu_35323	Colon - Transverse	0.39	1.6e-07
					33701420:33711549:clu_32035	Artery - Aorta	-0.37	8.1e-07
					33709763:33710695:clu_29252	Minor Salivary Gland	0.59	9.1e-07
					33709763:33710695:clu_29034	Vagina	0.58	1.2e-06
					33709763:33710695:clu_25761	Cells - EBV-transformed lymphocytes	0.57	1.3e-06
					33709763:33710695:clu_32520	Stomach	0.36	4.4e-06
rs1951391	chr14:103431976:T:C	1.38 (1.28-1.49)	MARK3	ENSG00000075413.17	103451983:103455319:clu_40704	Testis	1.3	3.2e-67
					103451983:103457142:clu_18797	Pancreas	-0.79	1.9e-19
					103480490:103491777:clu_24824	Thyroid	0.24	9.7e-08
					103451983:103457142:clu_18809	Minor Salivary Gland	-0.69	9.7e-08
			KLC1	ENSG00000126214.21	103571820:103587274:clu_24042	Skin - Sun Exposed (Lower leg)	0.58	3.2e-21
			APOPT1	ENSG00000256053.7	103571820:103587274:clu_24042	Skin - Sun Exposed (Lower leg)	0.58	3.2e-21
					103571820:103587274:clu_23475	Adipose - Subcutaneous	0.55	3.5e-18
					103571820:103587274:clu_23475	Adipose - Subcutaneous	0.55	3.5e-18
					103571820:103587274:clu_24155	Nerve - Tibial	0.57	9.3e-17
					103563124:103571623:clu_20832	Muscle - Skeletal	-0.42	9.4e-17
					103571820:103587274:clu_21717	Esophagus - Mucosa	0.57	3.1e-15
					103571820:103587274:clu_23477	Skin - Not Sun Exposed (Suprapubic)	0.53	3.1e-15
					103571820:103587274:clu_40720	Testis	0.71	8.3e-15
					103571820:103587274:clu_20653	Esophagus - Gastroesophageal Junction	0.64	8.5e-13
					103571820:103587274:clu_21615	Esophagus - Muscularis	0.54	8.8e-13
					103563124:103587274:clu_22773	Adipose - Visceral (Omentum)	0.47	4.3e-12
					103571820:103587274:clu_18806	Pancreas	0.65	7.7e-12
					103563124:103587274:clu_18512	Heart - Left Ventricle	0.56	9.7e-12
					103571820:103587274:clu_18653	Whole Blood	0.42	4.2e-11
					103700727:103701201:clu_20660	Esophagus - Gastroesophageal Junction	-0.59	1.4e-10
					103563124:103587274:clu_24832	Thyroid	0.43	1.6e-10
					103700727:103702074:clu_24843	Thyroid	0.37	4.1e-10
					103571820:103587274:clu_24646	Lung	0.42	4.7e-10
					103571820:103587274:clu_18591	Brain - Cortex	0.72	1.7e-09
					103700727:103701201:clu_18518	Heart - Left Ventricle	-0.52	2.7e-09
					103571820:103587274:clu_18865	Ovary	0.72	1.1e-08
					103571820:103587274:clu_20044	Brain - Cerebellum	0.59	3.7e-08
					103571820:103587274:clu_20044	Brain - Cerebellum	0.59	3.7e-08
					103571820:103587274:clu_19457	Artery - Coronary	0.58	4e-08
					103571820:103587274:clu_21032	Stomach	0.49	1.1e-07
					103563124:103587274:clu_18485	Brain - Nucleus accumbens (basal ganglia)	0.61	1.3e-07
					103563124:103587274:clu_18736	Cells - Cultured fibroblasts	0.39	3.4e-07
					103563124:103587274:clu_20581	Heart - Atrial Appendage	0.47	3.6e-07
					103563124:103587274:clu_20797	Artery - Aorta	0.43	4.1e-07
					103563124:103587274:clu_17236	Brain - Frontal Cortex (BA9)	0.61	5.3e-07
					103563124:103587274:clu_21184	Colon - Sigmoid	0.47	6e-07
					103571820:103587274:clu_21483	Prostate	0.55	7.2e-07
					103563124:103587274:clu_22805	Colon - Transverse	0.42	9.2e-07
					103563124:103587274:clu_21608	Artery - Tibial	0.31	3.3e-06
			RP11-894P9.2	ENSG00000258851.1	103571820:103587274:clu_23475	Adipose - Subcutaneous	0.55	3.5e-18
					103571820:103587274:clu_20653	Esophagus - Gastroesophageal Junction	0.64	8.5e-13
					103563124:103587274:clu_18512	Heart - Left Ventricle	0.56	9.7e-12
					103563124:103587274:clu_24832	Thyroid	0.43	1.6e-10
					103571820:103587274:clu_24646	Lung	0.42	4.7e-10
					103571820:103587274:clu_20044	Brain - Cerebellum	0.59	3.7e-08
					103571820:103587274:clu_19457	Artery - Coronary	0.58	4e-08
					103571820:103587274:clu_21032	Stomach	0.49	1.1e-07
					103563124:103587274:clu_20581	Heart - Atrial Appendage	0.47	3.6e-07
					103563124:103587274:clu_20797	Artery - Aorta	0.43	4.1e-07
					103563124:103587274:clu_21184	Colon - Sigmoid	0.47	6e-07
					103571820:103587274:clu_21483	Prostate	0.55	7.2e-07
					103563124:103587274:clu_21608	Artery - Tibial	0.31	3.3e-06
			CKB	ENSG00000166165.12	103519973:103520122:clu_21612	Esophagus - Muscularis	-0.18	1.1e-12
					103519973:103520122:clu_21028	Stomach	-0.32	7.1e-11
					103520042:103520122:clu_22800	Colon - Transverse	0.2	3.2e-10
					103521950:103522023:clu_40714	Testis	0.48	1.6e-08
					103520311:103521263:clu_23472	Skin - Not Sun Exposed (Suprapubic)	-0.3	3.4e-08
					103520311:103521263:clu_24037	Skin - Sun Exposed (Lower leg)	-0.3	7.6e-08
					103520311:103521073:clu_21712	Esophagus - Mucosa	0.26	8.3e-07
					103519973:103520122:clu_24642	Lung	-0.21	1.3e-05
			TRMT61A	ENSG00000166166.12	103531232:103532582:clu_24828	Thyroid	-0.38	2.8e-09
					103531232:103532582:clu_40715	Testis	-0.49	1.4e-08
					103530309:103532582:clu_23473	Skin - Not Sun Exposed (Suprapubic)	0.35	1.2e-06
			C14orf2	ENSG00000156411.9	103913984:103914479:clu_21630	Artery - Tibial	0.25	2.5e-05
rs8105161	chr19:41333726:T:C	0.8 (0.74-0.86)	AXL	ENSG00000167601.11	41256611:41257493:clu_25956	Adipose - Subcutaneous	-0.97	8.8e-44
					41256611:41257493:clu_27308	Lung	-0.83	7.4e-30
					41256611:41257493:clu_23079	Artery - Aorta	-0.87	2.4e-26
					41256611:41257493:clu_23557	Colon - Sigmoid	-0.86	8.8e-24
					41256611:41257493:clu_22836	Heart - Atrial Appendage	-0.72	2.1e-21
					41256611:41257493:clu_22958	Esophagus - Gastroesophageal Junction	-0.8	3.7e-20
					41256611:41257493:clu_21652	Artery - Coronary	-0.9	4.5e-12
					41239314:41242883:clu_20718	Cells - Cultured fibroblasts	0.44	1.5e-09
					41256611:41257493:clu_20876	Vagina	-0.88	9.5e-09
					41256611:41257493:clu_20748	Adrenal Gland	-0.56	1.5e-08
					41256611:41257493:clu_23960	Prostate	-0.57	3.9e-08
					41256611:41257493:clu_20183	Brain - Caudate (basal ganglia)	-0.67	6e-08
					41256611:41257493:clu_19825	Uterus	-0.81	3.6e-06
			TGFB1	ENSG00000105329.9	41309825:41332128:clu_20720	Cells - Cultured fibroblasts	-0.62	1.5e-12
					41309825:41309938:clu_44456	Testis	-0.48	2.8e-08
					41309825:41332128:clu_23926	Artery - Tibial	-0.38	1.1e-07
					41309825:41332128:clu_27313	Lung	-0.38	2.5e-07
					41309825:41332128:clu_25960	Adipose - Subcutaneous	-0.31	1.5e-05
rs67924081	chr11:65575510:A:G	0.72 (0.67-0.78)	LTBP3	ENSG00000168056.15	65553299:65553425:clu_8616	Nerve - Tibial	-0.65	8.4e-29
					65539881:65540245:clu_7261	Muscle - Skeletal	0.41	5.2e-17
					65539881:65540245:clu_8326	Adipose - Subcutaneous	0.4	7e-16
					65539881:65540245:clu_7682	Artery - Tibial	0.42	5.4e-15
					65539881:65540245:clu_8725	Thyroid	0.36	2.4e-14
					65539881:65540245:clu_6718	Cells - Cultured fibroblasts	0.3	6.5e-14
					65539881:65540245:clu_7411	Artery - Aorta	0.51	7.1e-13
					65539881:65540245:clu_7575	Esophagus - Muscularis	0.38	1e-12
					65539881:65540245:clu_7241	Heart - Atrial Appendage	0.44	4e-10
					65539881:65540245:clu_7249	Esophagus - Gastroesophageal Junction	0.41	2.6e-08
					65540153:65540245:clu_6596	Ovary	-0.49	4e-08
					65539881:65540245:clu_8018	Colon - Transverse	0.35	2.3e-07
					65539881:65540245:clu_8373	Skin - Sun Exposed (Lower leg)	0.26	2.8e-07
					65539881:65540245:clu_8695	Lung	0.26	6.9e-07
					65539881:65540245:clu_8264	Breast - Mammary Tissue	0.29	1.5e-06
					65539881:65540245:clu_6577	Pancreas	0.31	1.8e-06
					65539881:65540245:clu_7377	Colon - Sigmoid	0.37	2e-06
			CMB9-22P13.1	ENSG00000173727.12	65455331:65455694:clu_6705	Cells - Cultured fibroblasts	-0.43	2.1e-17
					65455331:65455694:clu_8598	Nerve - Tibial	-0.54	2.4e-15
					65455331:65455694:clu_8711	Thyroid	-0.45	1.9e-13
					65455331:65455694:clu_6547	Whole Blood	-0.41	1.1e-12
					65455331:65455694:clu_6561	Brain - Cerebellar Hemisphere	-0.85	6.9e-11
					65455331:65455694:clu_6855	Brain - Cerebellum	-0.68	1.2e-10
					65455331:65455694:clu_8315	Adipose - Subcutaneous	-0.39	2.4e-10
					65455331:65455694:clu_7228	Heart - Atrial Appendage	-0.47	3.4e-10
					65455331:65455694:clu_14501	Testis	-0.53	1.9e-09
					65455331:65455694:clu_7672	Artery - Tibial	-0.37	3.4e-09
					65455331:65455694:clu_8088	Adipose - Visceral (Omentum)	-0.37	4e-08
					65455331:65455694:clu_5506	Brain - Putamen (basal ganglia)	-0.69	1.7e-07
					65455331:65455694:clu_7563	Esophagus - Muscularis	-0.35	2.9e-07
					65455331:65455694:clu_7367	Colon - Sigmoid	-0.42	3.5e-07
					65455331:65455694:clu_7444	Prostate	-0.51	6.7e-07
					65455331:65455694:clu_6212	Brain - Caudate (basal ganglia)	-0.62	1.2e-06
					65455331:65455694:clu_5876	Cells - EBV-transformed lymphocytes	-0.65	2e-06
					65455331:65455694:clu_6582	Ovary	-0.63	2.2e-06
					65455331:65455694:clu_5501	Brain - Anterior cingulate cortex (BA24)	-0.68	2.2e-06
					65455331:65455694:clu_8252	Breast - Mammary Tissue	-0.34	1.5e-05
			KAT5	ENSG00000172977.12	65717810:65718590:clu_8196	Skin - Not Sun Exposed (Suprapubic)	-0.36	1.2e-08
					65717810:65718590:clu_8424	Skin - Sun Exposed (Lower leg)	-0.34	3.8e-08
					65717810:65718590:clu_8663	Nerve - Tibial	-0.33	7.2e-08
					65717810:65718590:clu_7727	Artery - Tibial	-0.31	4.6e-07
					65717810:65718590:clu_8775	Thyroid	-0.27	6.6e-07
					65717810:65718590:clu_7140	Spleen	-0.48	4.5e-06
					65717810:65718590:clu_6603	Whole Blood	-0.21	4.9e-06
					65717810:65718590:clu_8379	Adipose - Subcutaneous	-0.29	5.5e-06
			RNASEH2C	ENSG00000172922.8	65715317:65719681:clu_8378	Adipose - Subcutaneous	0.23	1.7e-08
					65715317:65719681:clu_7303	Esophagus - Gastroesophageal Junction	0.31	2.8e-05
					65719156:65719681:clu_7718	Artery - Tibial	-0.26	3.6e-05
			EHBP1L1	ENSG00000173442.12	65580479:65581058:clu_7264	Esophagus - Gastroesophageal Junction	-0.4	1.6e-07
					65581965:65584241:clu_8280	Breast - Mammary Tissue	-0.34	4.5e-06
					65580479:65581058:clu_7689	Artery - Tibial	-0.2	4.8e-06
					65580479:65581058:clu_7591	Esophagus - Muscularis	-0.27	7.3e-06
			OVOL1	ENSG00000172818.9	65789693:65794031:clu_14593	Testis	-0.39	6.3e-06
			BANF1	ENSG00000175334.7	66003070:66003235:clu_8700	Nerve - Tibial	-0.3	1.5e-05
					66003070:66003235:clu_8813	Thyroid	-0.29	2e-05
rs4917	chr3:186619924:T:C	0.83 (0.78-0.88)	AHSG	ENSG00000145192.12	186618637:186619857:clu_31893	Liver	0.71	1.1e-17
rs13192457	chr6:44887654:C:A	1.25 (1.17-1.34)	RUNX2	ENSG00000124813.20	45328784:45330746:clu_63909	Testis	-0.47	7.5e-15
rs67284550	chr16:1480948:C:T	1.2 (1.13-1.28)	CLCN7	ENSG00000103249.17	1457337:1459107:clu_28656	Testis	-0.38	2.9e-06
