## Supplementary Data 13 for "Genome-wide Screen of Otosclerosis in Population Biobanks: 18 Loci and Shared Heritability with Skeletal Structure"

### Sheet: GWAMA_Otosclerosis_NEW_results_
Rsid	Chr	Position	EA	NEA	OR for otosclerosis (95% CI)	PheWAS (UKBB)	PheWAS (FinnGen)	GWAS Catalog
rs4917	3	186619924	C	T	0.83 (0.78-0.88)
rs7683897	4	87888898	A	G	1.19 (1.12-1.26)
rs753138805	4	87845066	G	GGAAA	18.9 (8.05-44.4)	N/A	Fracture of lower leg (beta= 0.62, p = 3.8E-6); Conductive hearing loss (beta = 1.8, p = 1.25E-5); Conductive and sensorineural hearing loss (beta = 0.47, p = 1.64E-5)
rs9469583	6	33749993	C	T	1.22 (1.15-1.3)	Standing height (beta = 0.015, p = 1.9E-18); Non-cancer illness code, self-reported: malabsorption/coeliac disease (beta = -0.001, p = 3.1E-10); Leg fat percentage (left) (beta = -0.0077, p = 4.2E-7) ; Leg fat percentage (right) (beta = -0.0077, p = 5.8E-7); Sitting height (beta = 0.0089, p = 2.5E-6); Comparative height size at age 10 (beta = 0.0078, p = 3.0E-6) ; Arm fat percentage (left) (beta …	Reimbursement for drugs for disseminated connective tissue disease, rheumatoid arthritis or comparable diseases (beta = 0.13, p = 1.10E-14); Other/unspecified seropositiverheumatoid arthritis (beta = 0.17, p = 1.20E-11); Seropositive rheumatoid arthritis (beta = 0.17, p = 1.60E-11); "Seropositive rheumatoid arthritis, wide" (beta = 0.17, p = 1.90E-11); Other/unspecified seropositiverheumatoid art…
rs13192457	6	44887654	A	C	1.25 (1.17-1.34)	N/A
rs10943838	6	81969549	C	G	0.82 (0.77-0.87)	Standing height (beta = -0.0076, p = 1.7E-5)
rs9397842	6	155810724	G	T	0.79 (0.73-0.86)
rs39352	7	103827282	T	G	1.24 (1.17-1.32)	Sleeplessness / insomnia (beta = 0.0076, p = 1.4E-5)
rs4876361	8	116554149	A	G	0.73 (0.68-0.78)	Standing height (beta = -0.017, p = 5.1E-19); Comparative height size at age 10 (beta = -0.011, p = 1.5E-9); Sitting height (beta = -0.0091, p = 1.7E-5)		Height (Kichaev, AJHG, 2018)
rs80339979	9	99889430	G	GA	1.19 (1.12-1.26)	N/A
rs947091	10	30765257	A	G	0.77 (0.73-0.82)	Heel Bone Mineral Densitys T-score, automated (beta = 0.038, p = 1.1E-33); Heel Bone Mineral Density T-score, automated (left) (beta = 0.046, p = 1.0E-27); Heel Bone Mineral Density T-score, automated (right) (beta = 0.044, p = 2.0E-26)		Heel bone mineral density (4 studies)
rs67924081	11	65575510	G	A	0.72 (0.67-0.78)	Heel bone mineral density (BMD) T-score, automated (beta = 0.02, p = 2.60E-08); Heel bone mineral density (BMD) T-score, automated (left) (beta = 0.024, p = 2.10E-07); Impedance of arm (left) (beta = -0.0099, p = 3.20E-07); Diabetes diagnosed by doctor (beta = 0.0029, p = 5.60E-07); Diagnoses - main ICD10: M16 Coxarthrosis [arthrosis of hip] (beta = -0.0016, p = 1.80E-06); Impedance of arm (right…
rs9559805	13	110462733	A	C	0.82 (0.77-0.87)	Pulse rate, automated reading (beta = -0.011, p = 1.4E-5)
rs1951391	14	103431976	C	T	1.38 (1.28-1.49)	N/A	Fracture of forearm (beta = 0.076, p=3.8E-6)
rs67284550	16	1480948	T	C	1.2 (1.13-1.28)	Sitting height (beta = -0.013, p = 1.7E-11); Standing height (beta = -0.01, p = 4.3E-9)
rs3922616	16	55008491	C	A	1.21 (1.14-1.29)	Heel Bone Mineral Density T-score, automated (beta = -0.02, p = 5.4E-10); Standing height (beta = -0.0092, p = 1.9E-7)
rs8070086	17	68682159	A	G	1.39 (1.29-1.49)	Heel Bone Mineral Density T-score, automated (beta = -0.016, p = 3.8E-6); Sitting Height (beta = 0.0092, p = 1.7E-5)
rs8105161	19	41333726	C	T	0.8 (0.74-0.86)	Heel Bone Mineral Density T-score, automated (beta = 0.022, p = 2.9E-7)
rs6066131	20	46941020	C	T	1.19 (1.12-1.26)	Forced vital capacity (FVC) (beta = 0.011, p = 1.40E-08); Sitting height (beta = 0.01, p = 3.80E-08); Hip circumference (beta = 0.013, p = 1.20E-07); Forced vital capacity (FVC), Best measure (beta = 0.011, p = 1.90E-07); Forced expiratory volume in 1-second (FEV1) (beta = 0.0096, p = 4.90E-06)		BMI-adjusted waist-hip ratio (Zhu, 2019, J Allergy Clin Immunol)

### Sheet: Edits
KELA_REIMBURSEMENT_202	(beta =	0.13	, p =	1.1e-14
Other/unspecified seropositiverheumatoid arthritis	(beta =	0.17	, p =	1.2e-11
Seropositive rheumatoid arthritis	(beta =	0.17	, p =	1.6e-11
"Seropositive rheumatoid arthritis, wide"	(beta =	0.17	, p =	1.9e-11
Other/unspecified seropositiverheumatoid arthritis (ICD-10)	(beta =	0.17	, p =	5.2e-11
Rheumatoid arthritis	(beta =	0.13	, p =	6.1e-10
Rheumatoid arthritis	(beta =	0.13	, p =	5e-09
Polyarthropathies	(beta =	0.079	, p =	3.6e-08
Other/unspecified rheumatoid arthritis	(beta =	0.19	, p =	1.7e-07
Second line medication for Crohns disease	(beta =	0.086	, p =	4.5e-07
Type 1 diabetes without complications	(beta =	0.12	, p =	2.6e-06
"Seropositive rheumatoid arthritis, strict definition"	(beta =	0.21	, p =	2.8e-06
Immune disease comorbidities	(beta =	0.065	, p =	2.9e-06
Ankylosing spondylitis	(beta =	0.19	, p =	2.9e-06
Inflammatory bowel disease treatment related agents	(beta =	0.049	, p =	3.5e-06
Sub-endpoint used in defining T1D endpoints	(beta =	0.099	, p =	3.6e-06
Adult-onset Still disease	(beta =	0.13	, p =	4.2e-06
Spondylopathies (FG)	(beta =	0.16	, p =	4.7e-06
Immune disease comorbidities	(beta =	0.062	, p =	5.6e-06
"Type 1 diabetes, wide definition"	(beta =	0.097	, p =	7.2e-06
"Type 1 diabetes, wide definition, subgroup 1"	(beta =	0.11	, p =	7.4e-06
First line medication for Crohns disease	(beta =	0.042	, p =	1.6e-05
