## Supplementary Data 14 for "Genome-wide Screen of Otosclerosis in Population Biobanks: 18 Loci and Shared Heritability with Skeletal Structure"

### Sheet: finngenr5_ukbb_estbb_meta_all_s
Rsid	P-value for otosclerosis	Mapped trait (GWAS Catalog)	PubMed ID	First Author	Date	Journal	Reported Gene(s)	P-value for reported trait
rs9395066	1.75e-08	body height	18391951	Gudbjartsson DF	2008-04-06	Nat Genet	SUPT3H, RUNX2	8e-06
rs3914132	3.41e-12	otosclerosis	19230858	Schrauwen I	2009-02-18	Am J Hum Genet	RELN	2e-08
rs10948222	5.04e-09	body height	23563607	Berndt SI	2013-04-07	Nat Genet	SUPT3H	5e-11
rs17146964	3.35e-11	optic disc size measurement	20548946	Ramdas WD	2010-06-10	PLoS Genet	SCYL1	4e-09
rs3227	2.32e-08	self reported educational attainment	23722424	Rietveld CA	2013-05-30	Science	ITPR3	3e-07
rs4876662	9.03e-12	aortic root size	21223598	Wineinger NE	2011-01-11	BMC Med Genomics	intergenic	2e-06
rs11623869	2.44e-14	femoral neck bone mineral density	22504420	Estrada K	2012-04-15	Nat Genet	MARK3	5e-16
rs13336428	4.08e-09	femoral neck bone mineral density	22504420	Estrada K	2012-04-15	Nat Genet	C16orf38	1e-16
rs600231	9.79e-14	femoral neck bone mineral density	22504420	Estrada K	2012-04-15	Nat Genet	SCYL1	4e-06
rs1783541	1.57e-10	type II diabetes mellitus	30297969	Mahajan A	2018-10-08	Nat Genet	MAP3K11	2e-14
rs4102217	2.08e-12	glaucoma	31959993	Craig JE	2020-01-20	Nat Genet	MALAT1	4e-06
rs13336428	4.08e-09	heel bone mineral density	30598549	Morris JA	2018-12-31	Nat Genet	PTX4	1e-12
rs12789028	3.62e-14	cup-to-disc ratio measurement	31959993	Craig JE	2020-01-20	Nat Genet	LTBP3, SSSCA1-AS1	1e-25
rs1346	7.31e-14	cup-to-disc ratio measurement	31959993	Craig JE	2020-01-20	Nat Genet	SSSCA1-AS1	1e-13
rs62007684	3.37e-14	heel bone mineral density	30598549	Morris JA	2018-12-31	Nat Genet	MARK3	5e-104
rs62007683	3.18e-16	type II diabetes mellitus	30297969	Mahajan A	2018-10-08	Nat Genet	MARK3	3e-08
rs13336428	4.08e-09	body height	30595370	Kichaev G	2018-12-27	Am J Hum Genet		1e-11
rs4876361	7.24e-22	body height	30595370	Kichaev G	2018-12-27	Am J Hum Genet		1e-35
rs61744384	2.48e-09	acne	30542056	Petridis C	2018-12-12	Nat Commun	OVOL1, MAP3K11	3e-11
rs947091	9.23e-17	heel bone mineral density	30598549	Morris JA	2018-12-31	Nat Genet	LOC105376480	7e-112
rs1151490	2.51e-09	heel bone mineral density	30598549	Morris JA	2018-12-31	Nat Genet	PCNX3	9e-17
rs3759584	2.26e-14	eosinophil count	30595370	Kichaev G	2018-12-27	Am J Hum Genet		2e-10
rs7005255	9.14e-10	prefrontal cortex growth measurement	29682794	Szekely E	2018-04-22	Genet Epidemiol	LINC00536, EIF3H	7e-06
rs10160596	7.43e-12	mean corpuscular hemoglobin	30595370	Kichaev G	2018-12-27	Am J Hum Genet		4e-43
rs181832503	1.43e-08	heel bone mineral density	30598549	Morris JA	2018-12-31	Nat Genet	MEPE	1e-18
rs10160596	7.43e-12	erythrocyte count	30595370	Kichaev G	2018-12-27	Am J Hum Genet		9e-13
rs34278912	1.62e-09	rosacea severity measurement	29771307	Aponte JL	2018-05-16	Hum Mol Genet	EHBP1L1, KCNK7	5e-07
rs478304	1.7e-09	age at onset, Myopia, refractive error measurement	29808027	Tedja MS	2018-05-28	Nat Genet	RNASEH2C, AP5B1	1e-09
rs12808303	2.66e-10	open-angle glaucoma	29891935	Choquet H	2018-06-11	Nat Commun	NEAT1	4e-10
rs2510078	2.67e-15	type II diabetes mellitus	30595370	Kichaev G	2018-12-27	Am J Hum Genet		6e-09
rs3825566	2.93e-13	hair colour measurement	30595370	Kichaev G	2018-12-27	Am J Hum Genet		3e-17
rs531612	6.85e-09	multiple sclerosis	31604244	International Multiple Sclerosis Genetics Consortium	2019-09-01	Science	DRAP1	1e-09
rs1346	7.31e-14	cup-to-disc ratio measurement	31798171	Bonnemaijer PWM	2019-11-27	Commun Biol	SSSCA1	5e-14
rs12789028	3.62e-14	optic cup area measurement	31798171	Bonnemaijer PWM	2019-11-27	Commun Biol	SSSCA1	1e-10
rs11627052	9.86e-11	optic disc size measurement	31809533	Han X	2019-09-06	Hum Mol Genet	MARK3	5e-09
rs531612	6.85e-09	leukocyte count	30595370	Kichaev G	2018-12-27	Am J Hum Genet		5e-15
rs11008222	6.15e-16	congenital left-sided heart lesions, parental genotype effect measurement	25138779	Mitchell LE	2014-08-18	Hum Mol Genet	ZNF438	6e-07
rs10948222	5.04e-09	body height	25282103	Wood AR	2014-10-05	Nat Genet	SUPT3H	1e-20
rs4711336	1.83e-09	body height	20881960	Lango Allen H	2010-09-29	Nature	HMGA1	3e-08
rs478304	1.7e-09	acne	24927181	Navarini AA	2014-06-13	Nat Commun	Multiple genes	3e-11
rs10896015	3.29e-16	osteoarthritis, hip	30664745	Tachmazidou I	2019-01-21	Nat Genet	NR	3e-09
rs2396502	2.62e-09	osteoarthritis, hip	30664745	Tachmazidou I	2019-01-21	Nat Genet	NR	2e-12
rs1136165	4.76e-12	body mass index	30595370	Kichaev G	2018-12-27	Am J Hum Genet		1e-15
rs9395049	2.75e-09	nose morphology measurement	29921221	Cha S	2018-06-19	BMC Genomics	CDC5L, SUPT3H	1e-06
rs947091	9.23e-17	heel bone mineral density	30595370	Kichaev G	2018-12-27	Am J Hum Genet		1e-103
rs1361686	2.69e-10	heel bone mineral density	30595370	Kichaev G	2018-12-27	Am J Hum Genet		3e-09
rs62007686	2.42e-14	heel bone mineral density	30595370	Kichaev G	2018-12-27	Am J Hum Genet		1e-106
rs13336428	4.08e-09	heel bone mineral density	30595370	Kichaev G	2018-12-27	Am J Hum Genet		2e-08
rs2296740	3.41e-09	body height	30595370	Kichaev G	2018-12-27	Am J Hum Genet		3e-52
rs4491596	3.28e-14	heel bone mineral density	30598549	Morris JA	2018-12-31	Nat Genet	LINC01482	4e-17
rs1206755	8.18e-09	heel bone mineral density	30598549	Morris JA	2018-12-31	Nat Genet	EYA2	2e-12
rs7817087	4.66e-20	body height	31562340	Akiyama M	2019-09-27	Nat Commun	LINC00536, EIF3H	1e-10
rs11077711	1.08e-13	heel bone mineral density	30595370	Kichaev G	2018-12-27	Am J Hum Genet		7e-18
rs10896012	5.46e-11	visceral adipose tissue measurement	31501611	Karlsson T	2019-09-09	Nat Med	NR	9e-14
rs1346	7.31e-14	optic cup area measurement	25631615	Springelkamp H	2015-01-28	Genet Epidemiol	SSSCA1	7e-11
rs947091	9.23e-17	heel bone mineral density	28869591	Kemp JP	2017-09-04	Nat Genet	LOC105376480	1e-20
rs1152620	5.08e-15	uric acid measurement	29403010	Kanai M	2018-02-05	Nat Genet	NR	2e-29
rs35186465	5.13e-15	phosphorus measurement	29403010	Kanai M	2018-02-05	Nat Genet	LINC01482, ABCA8	1e-08
rs610037	2.53e-09	psoriasis	25854761	Zuo X	2015-04-09	Nat Commun	AP5B1	4e-11
rs10896015	3.29e-16	osteoarthritis, hip	30374069	Styrkarsdottir U	2018-10-29	Nat Genet	LTBP3	8e-10
rs12576996	2.95e-08		31174203	Liyanage UE	2019-06-07	Hum Mol Genet	CFL1	4e-11
rs58101275	3.61e-08	amino acid measurement	27898682	Lotta LA	2016-11-29	PLoS Med	TRMT61A	3e-08
rs10896012	5.46e-11	waist-hip ratio	30239722	Pulit SL	2018-09-14	Hum Mol Genet	NA	2e-16
rs10896012	5.46e-11	body mass index	30239722	Pulit SL	2018-09-14	Hum Mol Genet	NA	1e-14
rs947791	1.36e-10	body mass index	30239722	Pulit SL	2018-09-14	Hum Mol Genet	NA	1e-14
rs58950470	4.77e-12	schizophrenia	26198764	Goes FS	2015-07-21	Am J Med Genet B Neuropsychiatr Genet	NR	3e-06
rs13279799	2.84e-11	ossification of the posterior longitudinal ligament of the spine	25064007	Nakajima M	2014-07-27	Nat Genet	LINC00536, EIF3H	1e-10
rs1346	7.31e-14	optic disc size measurement	25241763	Springelkamp H	2014-09-22	Nat Commun	SSSCA1	5e-13
rs9463078	2.4e-08	attention deficit hyperactivity disorder, oppositional defiant disorder measurement	27021288	Brevik EJ	2016-03-29	Am J Med Genet B Neuropsychiatr Genet	SUPT3H	3e-06
rs10160596	7.43e-12	mean corpuscular hemoglobin concentration	27863252	Astle WJ	2016-11-17	Cell	EHBP1L1	1e-11
rs587080	3.35e-12	platelet crit	27863252	Astle WJ	2016-11-17	Cell	intergenic	2e-10
rs2448490	2.26e-12	platelet count	27863252	Astle WJ	2016-11-17	Cell	SIPA1	5e-14
rs11869735	2.1e-13	alcohol dependence measurement	29460428	Gelernter J	2018-02-20	Alcohol Clin Exp Res	intergenic	4e-06
rs1346	7.31e-14	cup-to-disc ratio measurement	28073927	Springelkamp H	2017-01-10	Hum Mol Genet	SSSCA1	8e-18
rs1346	7.31e-14	optic cup area measurement	28073927	Springelkamp H	2017-01-10	Hum Mol Genet	SSSCA1	2e-12
rs4102217	2.08e-12	schizophrenia, response to paliperidone, schizophrenia symptom severity measurement	27846195	Li Q	2016-11-11	Pharmacogenet Genomics		7e-06
rs2004649	1.44e-09	mean platelet volume	27863252	Astle WJ	2016-11-17	Cell	MAP3K11	7e-20
rs10160596	7.43e-12	mean corpuscular hemoglobin	27863252	Astle WJ	2016-11-17	Cell	EHBP1L1	1e-11
rs2966	1.84e-08	self reported educational attainment	25201988	Rietveld CA	2014-09-08	Proc Natl Acad Sci U S A	intergenic	4e-07
rs10791821	2.46e-10	gout	25646370	Matsuo H	2015-02-02	Ann Rheum Dis	MAP3K11	1e-07
rs1144789	1.48e-09	fibroblast growth factor basic measurement	27989323	Ahola-Olli AV	2016-12-13	Am J Hum Genet	NR	6e-06
rs1346	7.31e-14	volumetric bone mineral density	27476799	Nielson CM	2016-09-06	J Bone Miner Res	SSSCA1	2e-06
rs947091	9.23e-17	heel bone mineral density	30048462	Kim SK	2018-07-26	PLoS One		1e-99
rs1346	7.31e-14	heel bone mineral density	30048462	Kim SK	2018-07-26	PLoS One		6e-23
rs34435227	3.14e-08	heel bone mineral density	30048462	Kim SK	2018-07-26	PLoS One		7e-13
rs62007686	2.42e-14	heel bone mineral density	30048462	Kim SK	2018-07-26	PLoS One		2e-91
rs11077711	1.08e-13	heel bone mineral density	30048462	Kim SK	2018-07-26	PLoS One		1e-12
rs1206751	1.79e-08	heel bone mineral density	30048462	Kim SK	2018-07-26	PLoS One		4e-19
